# Combining MAVEs and computational predictors improves variant classification across ancestries in hereditary cancer genes

**DOI:** 10.64898/2025.12.08.25341119

**Authors:** Nikita Bora, Mihaly Badonyi, Ankit K Pathak, Rutharra Ghayadthri Manisekaran, SG10K_Health Consortium, Joseph A Marsh, Joanne Ngeow

**Affiliations:** Lee Kong Chian School of Medicine, Nanyang Technological University, Singapore; MRC Human Genetics Unit, Institute of Genetics and Cancer, University of Edinburgh, Edinburgh, UK; Cancer Genetics Service, Division of Medical Oncology, National Cancer Centre Singapore, Singapore

**Author notes:** These authors have contributed equally to this work (Nikita Bora, Mihaly Badonyi, Ankit K Pathak). A complete list of contributing authors to the SG10K_Health Consortium is provided in Table S1.

## Abstract

Many commonly used computational tools for variant effect prediction exhibit ancestry-related bias because they are trained on clinical or population datasets that under-represent global diversity, leading to uneven and sometimes unfair variant classification across ancestries. Multiplexed assays of variant effect (MAVEs) and population-free VEPs instead offer alternatives that are unbiased with respect to human ancestry, providing classification evidence that generalises across populations. Here, we evaluate MAVE- and VEP-based classification across five cancer-associated genes with high-quality MAVE datasets, focusing on three leading population-free VEPs: GEMME, EVE, and CPT-1. We find that MAVEs are more conservative and decisive in classification, assigning fewer variants to the pathogenic category while yielding fewer indeterminate classifications when calibrated to ACMG/AMP guidelines. While MAVEs show heightened sensitivity in functionally assayed regions, VEPs identify a broader range of pathogenic variants overall. By combining clinical evidence strengths from MAVEs and VEPs, we reclassify over 90% of variants of uncertain significance across the SG10K_Health and Mexico City Prospective Study reference datasets as at least likely benign or likely pathogenic. We further isolate variants where MAVE- and VEP-based classifications are discordant, highlighting method-specific limitations. Together, these findings clarify the complementary strengths of experimental and computational classification approaches and provide a path to less biased and more equitable variant interpretation in clinical genomics, helping to mitigate disparities in diagnosis across ancestries.
