## Supplementary for "Combining MAVEs and computational predictors improves variant classification across ancestries in hereditary cancer genes": tableS2.xlsx

### Sheet: Description
column	description
gene	Gene name
variant	Wild-type amino acid, protein position, and substitution amino acid
population	Ancestry group as defined in the MCPS and SG10K_Health cohorts
MAVE_evidence	ACMG/AMP-calibrated evidence strengths for MAVE scores
CPT-1_evidence	ACMG/AMP-calibrated evidence strengths for CPT-1 scores
EVE_evidence	ACMG/AMP-calibrated evidence strengths for EVE scores
GEMME_evidence	ACMG/AMP-calibrated evidence strengths for GEMME scores
class	Classification in ClinVar (P: Likely Pathogenic/Pathogenic, B: Likely Benign/Benign, VUS: Variant of Uncertain Significance, UC: Unclassified)
combined_evidence_score	Combined ACMG/AMP-calibrated evidence points using MAVE and CPT-1
reclass	Reclassification of VUS and unclassified variants

### Sheet: Table S2
gene	variant	population	MAVE_evidence	CPT-1_evidence	EVE_evidence	GEMME_evidence	class	combined_evidence_score	reclass
BRCA1	D2N	IND	b_moderate	b_supporting	b_supporting	b_strong	UC	-3	Likely Benign
BRCA1	S4P	IMX	b_strong	b_moderate	b_very_strong	b_strong	UC	-6	Benign
BRCA1	R7H	IMX,IND	b_strong	b_moderate	b_very_strong	b_strong	UC	-6	Benign
BRCA1	V8I	IMX	b_strong	b_moderate	b_very_strong	b_strong	UC	-6	Benign
BRCA1	N16K	CHI	b_strong	b_moderate	b_supporting	b_supporting	UC	-6	Benign
BRCA1	A17S	IMX	b_strong	b_moderate	p_supporting	b_strong	VUS	-6	Benign
BRCA1	K20N	IMX	b_strong	indeterminate	p_supporting	b_supporting	UC	-4	Likely Benign
BRCA1	I21L	IMX	b_strong	b_moderate	b_moderate	b_strong	B
BRCA1	L22S	IMX	p_strong	p_supporting	p_moderate	indeterminate	P
BRCA1	C24Y	CHI	p_very_strong	p_strong	p_moderate	p_moderate	P
BRCA1	I26N	IMX	p_strong	p_strong	p_moderate	p_supporting	P
BRCA1	T37K	IMX	p_very_strong	p_strong	p_moderate	p_supporting	P
BRCA1	T37R	IMX	p_very_strong	p_strong	p_moderate	p_supporting	P
BRCA1	C39Y	IMX	p_very_strong	p_very_strong	p_moderate	p_moderate	P
BRCA1	H41L	AMX	p_strong	p_very_strong	p_moderate	p_moderate	P
BRCA1	H41R	AMX,IMX	p_strong	p_strong	p_moderate	p_moderate	P
BRCA1	C44F	AMX,EMX,IMX	p_very_strong	p_very_strong	p_moderate	p_moderate	P
BRCA1	C44Y	IMX	p_very_strong	p_very_strong	p_moderate	p_moderate	P
BRCA1	P58A	IMX	b_strong	b_moderate	b_moderate	b_moderate	UC	-6	Benign
BRCA1	S59L	EMX,IMX	b_strong	b_moderate	p_moderate	b_moderate	UC	-6	Benign
BRCA1	Q60R	EMX	b_strong	b_moderate	b_supporting	b_strong	UC	-6	Benign
BRCA1	C61Y	IMX	p_strong	p_very_strong	p_moderate	p_strong	P
BRCA1	C64R	EMX,IMX	p_strong	p_very_strong	p_moderate	p_strong	P
BRCA1	C64Y	EMX,IMX	p_strong	p_very_strong	p_moderate	p_strong	P
BRCA1	D67Y	EMX,IMX	b_strong	b_moderate	b_moderate	indeterminate	B
BRCA1	K70R	IMX	b_strong	b_moderate	b_very_strong	b_strong	UC	-6	Benign
BRCA1	R71G	EMX,IMX	p_strong	indeterminate	p_moderate	p_supporting	P
BRCA1	R71K	EMX,IMX	p_very_strong	b_moderate	p_moderate	indeterminate	P
BRCA1	S72R	IMX,MAL	b_moderate	indeterminate	p_supporting	indeterminate	UC	-2	Likely Benign
BRCA1	T77M	AMX,CHI,EMX,IMX	b_strong	indeterminate	indeterminate	b_moderate	UC	-4	Likely Benign
BRCA1	I89M	AMX,EMX,IMX	b_strong	b_moderate	b_very_strong	b_strong	UC	-6	Benign
BRCA1	I89T	CHI	b_strong	b_moderate	b_very_strong	b_strong	UC	-6	Benign
BRCA1	C91Y	CHI	b_strong	b_moderate	b_very_strong	b_strong	UC	-6	Benign
BRCA1	T97I	IMX	p_supporting	indeterminate	indeterminate	p_supporting	VUS	1	VUS
BRCA1	S1631N	CHI	b_strong	b_moderate	b_supporting	b_strong	UC	-6	Benign
BRCA1	S1631R	EMX,IMX	b_strong	b_moderate	b_very_strong	b_strong	UC	-6	Benign
BRCA1	T1643I	IMX	b_strong	b_moderate	b_strong	b_strong	UC	-6	Benign
BRCA1	R1645T	EMX,IMX	b_strong	b_moderate	b_very_strong	b_strong	UC	-6	Benign
BRCA1	M1650T	EMX	b_strong	b_moderate	b_very_strong	p_supporting	UC	-6	Benign
BRCA1	M1650V	IMX	b_strong	b_moderate	b_very_strong	b_strong	UC	-6	Benign
BRCA1	M1652I	AMX,CHI,EMX,IND,MAL	b_strong	b_moderate	b_strong	b_strong	UC	-6	Benign
BRCA1	S1655F	EMX,IMX	p_strong	p_supporting	p_moderate	p_strong	P
BRCA1	V1665M	EMX,IMX	b_strong	b_moderate	b_moderate	b_strong	UC	-6	Benign
BRCA1	Y1666C	IMX	b_strong	b_moderate	b_very_strong	indeterminate	UC	-6	Benign
BRCA1	I1674V	AMX	b_strong	b_moderate	b_very_strong	b_strong	B
BRCA1	L1679P	EMX	b_strong	indeterminate	b_moderate	b_moderate	UC	-4	Likely Benign
BRCA1	H1686R	IMX	p_strong	p_strong	p_moderate	p_strong	P
BRCA1	K1690Q	CHI	b_strong	indeterminate	p_moderate	p_moderate	UC	-4	Likely Benign
BRCA1	T1691K	CHI	p_strong	indeterminate	p_moderate	p_moderate	P
BRCA1	C1697R	EMX,IMX	p_very_strong	p_moderate	p_moderate	p_moderate	P
BRCA1	C1697S	IMX	b_strong	indeterminate	indeterminate	indeterminate	VUS	-4	Likely Benign
BRCA1	G1706A	EMX	b_strong	indeterminate	b_supporting	b_supporting	B
BRCA1	A1708E	AMX,EMX,IMX	p_strong	p_very_strong	p_moderate	p_strong	P
BRCA1	A1708T	IMX	p_strong	p_supporting	p_moderate	indeterminate	UC	5	VUS
BRCA1	A1708V	IMX	b_strong	indeterminate	p_supporting	indeterminate	UC	-4	Likely Benign
BRCA1	G1710R	IND,MAL	b_strong	b_moderate	b_very_strong	b_strong	VUS	-6	Benign
BRCA1	Y1716C	IMX,IND	b_strong	indeterminate	p_moderate	p_supporting	UC	-4	Likely Benign
BRCA1	Y1716S	EMX,IMX	b_strong	indeterminate	p_moderate	p_supporting	UC	-4	Likely Benign
BRCA1	T1720A	EMX,IMX	b_strong	b_supporting	indeterminate	b_supporting	B
BRCA1	S1722F	IMX	b_supporting	p_moderate	p_supporting	p_moderate	UC	1	VUS
BRCA1	S1722P	EMX,IMX	p_strong	p_very_strong	p_moderate	p_strong	P
BRCA1	R1726G	EMX	b_strong	b_moderate	b_very_strong	b_strong	UC	-6	Benign
BRCA1	H1732D	EMX,IMX	b_strong	b_moderate	b_moderate	b_strong	B
BRCA1	V1736I	IND	b_strong	b_supporting	p_moderate	indeterminate	UC	-5	Likely Benign
BRCA1	R1737K	IMX	indeterminate	b_moderate	b_very_strong	b_strong	VUS	-2	Likely Benign
BRCA1	N1742S	IMX	b_strong	b_moderate	b_supporting	p_supporting	UC	-6	Benign
BRCA1	G1748D	IMX	p_strong	p_supporting	p_moderate	p_strong	P
BRCA1	R1751Q	EMX,IMX	b_strong	indeterminate	p_moderate	p_supporting	B
BRCA1	Y1769C	EMX,IMX	indeterminate	b_moderate	b_very_strong	b_strong	UC	-2	Likely Benign
BRCA1	G1770V	EMX,IMX	p_very_strong	p_supporting	p_moderate	p_moderate	P
BRCA1	D1778N	IMX	p_supporting	b_supporting	b_supporting	b_moderate	P
BRCA1	M1783L	CHI,EMX,IMX	b_strong	b_moderate	b_supporting	b_strong	B
BRCA1	M1783T	AMX	b_strong	indeterminate	p_moderate	p_strong	UC	-4	Likely Benign
BRCA1	A1789T	IND	p_strong	p_moderate	p_moderate	indeterminate	UC	6	Likely Pathogenic
BRCA1	E1794K	CHI	b_strong	b_moderate	b_strong	b_strong	UC	-6	Benign
BRCA1	L1795F	EMX	b_strong	indeterminate	b_moderate	b_strong	UC	-4	Likely Benign
BRCA1	L1795V	IMX	b_strong	b_supporting	b_very_strong	b_strong	UC	-5	Likely Benign
BRCA1	T1799A	IMX	b_strong	b_moderate	b_moderate	b_moderate	VUS	-6	Benign
BRCA1	T1799I	CHI	b_strong	indeterminate	indeterminate	indeterminate	UC	-4	Likely Benign
BRCA1	G1801D	IND	b_strong	b_moderate	b_very_strong	b_strong	UC	-6	Benign
BRCA1	G1803V	IMX	b_strong	b_supporting	b_supporting	b_moderate	UC	-5	Likely Benign
BRCA1	V1804D	EMX	b_strong	indeterminate	b_very_strong	b_supporting	B
BRCA1	P1806A	EMX	b_strong	b_moderate	b_very_strong	b_strong	UC	-6	Benign
BRCA1	P1806S	IMX	b_strong	b_moderate	b_very_strong	b_strong	UC	-6	Benign
BRCA1	V1808A	EMX,IMX	b_supporting	indeterminate	p_moderate	p_moderate	VUS	-1	Likely Benign
BRCA1	V1810A	AMX	b_strong	indeterminate	b_moderate	indeterminate	UC	-4	Likely Benign
BRCA1	D1818G	IMX	p_very_strong	b_moderate	b_moderate	b_strong	P
BRCA1	N1819S	CHI	b_strong	b_moderate	b_very_strong	b_strong	B
BRCA1	A1823T	IMX	p_very_strong	b_moderate	b_moderate	b_moderate	P
BRCA1	A1823V	IMX	b_strong	b_moderate	b_very_strong	b_strong	UC	-6	Benign
BRCA1	G1825E	IMX	b_strong	b_moderate	b_very_strong	b_strong	UC	-6	Benign
BRCA1	M1827L	AMX,EMX	b_strong	b_moderate	b_very_strong	b_strong	UC	-6	Benign
BRCA1	M1827V	IND	b_strong	b_moderate	b_very_strong	b_strong	UC	-6	Benign
BRCA1	V1832G	IMX	p_very_strong	p_moderate	b_moderate	indeterminate	VUS	10	Pathogenic
BRCA1	R1835Q	MAL	indeterminate	b_supporting	indeterminate	p_supporting	UC	-1	Likely Benign
BRCA1	L1844R	EMX	b_strong	b_moderate	indeterminate	b_moderate	B
HRAS	G12C	IMX	p_moderate	indeterminate	indeterminate	indeterminate	P
HRAS	G12D	EMX	p_supporting	p_supporting	p_supporting	indeterminate	P
HRAS	G13C	IMX	p_very_strong	indeterminate	indeterminate	indeterminate	P
HRAS	I24M	IMX	b_moderate	indeterminate	indeterminate	indeterminate	UC	-2	Likely Benign
HRAS	D30N	EMX	b_moderate	b_moderate	b_supporting	indeterminate	VUS	-4	Likely Benign
HRAS	T35A	IMX	b_moderate	p_supporting	p_supporting	indeterminate	VUS	-1	Likely Benign
HRAS	I46T	EMX,IMX	b_moderate	p_supporting	indeterminate	indeterminate	UC	-1	Likely Benign
HRAS	A59V	EMX,IMX	b_moderate	p_supporting	indeterminate	indeterminate	UC	-1	Likely Benign
HRAS	G60D	EMX,IMX	b_moderate	p_supporting	indeterminate	indeterminate	P
HRAS	G60R	IND	b_supporting	p_supporting	indeterminate	p_supporting	VUS	0	VUS
HRAS	E63D	AMX	b_supporting	b_strong	b_moderate	indeterminate	VUS	-5	Likely Benign
HRAS	D69E	IMX	b_moderate	b_strong	b_moderate	indeterminate	UC	-6	Benign
HRAS	R73H	IMX	b_supporting	p_supporting	indeterminate	indeterminate	VUS	0	VUS
HRAS	L79V	IMX	b_moderate	b_supporting	b_supporting	indeterminate	UC	-3	Likely Benign
HRAS	N86T	AMX,CHI,EMX,IMX,MAL	b_moderate	b_strong	b_moderate	indeterminate	B
HRAS	D92A	AMX,IMX	b_moderate	b_strong	b_strong	indeterminate	VUS	-6	Benign
HRAS	E98G	EMX,IMX	b_moderate	b_strong	indeterminate	indeterminate	UC	-6	Benign
HRAS	Q99H	EMX,IMX	b_moderate	b_strong	b_moderate	b_supporting	VUS	-6	Benign
HRAS	K101E	IMX	b_moderate	indeterminate	b_strong	indeterminate	UC	-2	Likely Benign
HRAS	V103L	IMX	b_moderate	indeterminate	b_supporting	b_supporting	VUS	-2	Likely Benign
HRAS	D105N	EMX	b_moderate	b_strong		b_supporting	VUS	-6	Benign
HRAS	M111V	MAL	b_moderate	b_strong	b_moderate	b_supporting	VUS	-6	Benign
HRAS	R123C	EMX,IMX,IND	b_supporting	b_strong	indeterminate	indeterminate	VUS	-5	Likely Benign
HRAS	R128Q	AMX,IMX	b_moderate	b_strong	b_strong	b_supporting	VUS	-6	Benign
HRAS	L133F	AMX,EMX	b_moderate	b_moderate	b_supporting	b_supporting	UC	-4	Likely Benign
HRAS	R135G	IMX	b_supporting	b_strong	indeterminate	indeterminate	VUS	-5	Likely Benign
HRAS	R135Q	IMX	b_moderate	b_strong	b_strong	b_supporting	VUS	-6	Benign
HRAS	G138R	IND	b_supporting	b_moderate	b_strong	b_supporting	VUS	-3	Likely Benign
HRAS	G138S	CHI,EMX	indeterminate	b_strong	b_strong	b_supporting	VUS	-4	Likely Benign
HRAS	Y141C	IMX	b_supporting	b_moderate	indeterminate	indeterminate	VUS	-3	Likely Benign
HRAS	I142M	EMX,IMX	indeterminate	b_strong	b_strong	b_supporting	VUS	-4	Likely Benign
HRAS	E143D	IMX	b_moderate	indeterminate	indeterminate	b_supporting	VUS	-2	Likely Benign
HRAS	E143K	IMX	b_moderate	p_supporting	b_moderate	indeterminate	VUS	-1	Likely Benign
HRAS	D154N	EMX,IMX	b_moderate	b_strong	b_strong	b_supporting	UC	-6	Benign
HRAS	D154V	EMX	b_supporting	b_strong	b_moderate	indeterminate	VUS	-5	Likely Benign
HRAS	T158M	EMX,IMX	indeterminate	b_strong	indeterminate	indeterminate	VUS	-4	Likely Benign
HRAS	R161H	CHI	b_supporting	b_supporting	indeterminate	indeterminate	VUS	-2	Likely Benign
HRAS	R164Q	EMX	indeterminate	b_strong	b_moderate	indeterminate	VUS	-4	Likely Benign
HRAS	R164W	IMX	b_moderate	indeterminate	indeterminate	indeterminate	VUS	-2	Likely Benign
MSH2	A2T	EMX	b_moderate	b_moderate		b_moderate	B
MSH2	V3L	AMX	b_moderate	b_moderate		b_moderate	B
MSH2	P5Q	CHI	b_supporting	b_moderate		b_moderate	UC	-3	Likely Benign
MSH2	E7K	MAL	b_moderate	b_moderate		b_moderate	VUS	-4	Likely Benign
MSH2	T8A	EMX,IMX	b_moderate	b_moderate		b_moderate	VUS	-4	Likely Benign
MSH2	T8M	AMX,CHI,EMX,IMX,MAL	b_supporting	b_moderate		b_moderate	B
MSH2	T8S	CHI	b_moderate	b_moderate		b_moderate	UC	-4	Likely Benign
MSH2	Q10H	CHI	b_moderate	b_moderate		b_moderate	B
MSH2	L11F	IMX	b_moderate	b_moderate		b_moderate	UC	-4	Likely Benign
MSH2	A15G	IMX	b_moderate	b_moderate	b_moderate	b_moderate	UC	-4	Likely Benign
MSH2	F19L	AMX,IMX	b_moderate	b_moderate	b_moderate	b_moderate	B
MSH2	F19V	IMX	b_moderate	b_supporting	b_supporting	b_supporting	VUS	-3	Likely Benign
MSH2	F22L	CHI	b_moderate	b_moderate	indeterminate	b_moderate	VUS	-4	Likely Benign
MSH2	F23L	IND,MAL	b_moderate	b_moderate	b_strong	b_moderate	UC	-4	Likely Benign
MSH2	G25A	CHI	b_moderate	b_moderate	b_strong	b_moderate	UC	-4	Likely Benign
MSH2	P27L	EMX	b_moderate	b_moderate	b_supporting	b_moderate	UC	-4	Likely Benign
MSH2	P27S	IMX	b_moderate	b_moderate	b_moderate	b_moderate	UC	-4	Likely Benign
MSH2	T31I	IMX	b_moderate	b_moderate	b_moderate	b_moderate	B
MSH2	T32P	AMX,IMX	b_moderate	b_supporting	p_supporting	b_supporting	UC	-3	Likely Benign
MSH2	T33A	IMX	b_moderate	b_moderate	b_moderate	b_moderate	UC	-4	Likely Benign
MSH2	R39P	IMX	indeterminate	p_moderate	p_moderate	p_strong	UC	2	VUS
MSH2	G40S	EMX,IMX	b_moderate	b_moderate	b_strong	b_moderate	UC	-4	Likely Benign
MSH2	H46Q	EMX	b_moderate	indeterminate	p_strong	p_supporting	B
MSH2	H46Y	IMX	b_moderate	b_moderate	b_moderate	b_moderate	UC	-4	Likely Benign
MSH2	A50V	IMX	b_moderate	indeterminate	indeterminate	indeterminate	UC	-2	Likely Benign
MSH2	A53S	AMX	b_moderate	b_supporting	b_supporting	b_moderate	UC	-3	Likely Benign
MSH2	A53V	IMX	b_moderate	b_moderate	b_strong	b_moderate	VUS	-4	Likely Benign
MSH2	A54T	EMX	b_moderate	b_supporting	b_supporting	b_supporting	UC	-3	Likely Benign
MSH2	R55G	IMX	b_moderate	b_moderate	b_moderate	b_moderate	UC	-4	Likely Benign
MSH2	R55Q	IMX	b_moderate	b_moderate	b_moderate	b_moderate	B
MSH2	F58L	IMX	b_moderate	b_moderate	b_moderate	b_moderate	B
MSH2	Q61H	IMX	b_strong	b_moderate	b_strong	b_moderate	UC	-6	Benign
MSH2	P69L	CHI	b_moderate	b_moderate	b_moderate	b_moderate	VUS	-4	Likely Benign
MSH2	A70T	IND	b_moderate	b_moderate	b_strong	b_moderate	UC	-4	Likely Benign
MSH2	G71R	EMX,IMX	b_moderate	b_moderate	b_moderate	b_supporting	P
MSH2	Q76P	IMX	b_moderate	b_moderate	b_strong	b_moderate	UC	-4	Likely Benign
MSH2	S77I	IMX	b_moderate	b_supporting	indeterminate	b_supporting	UC	-3	Likely Benign
MSH2	V78I	CHI	b_moderate	b_moderate	b_moderate	b_moderate	UC	-4	Likely Benign
MSH2	L80V	IND	b_moderate	b_moderate	b_moderate	b_moderate	VUS	-4	Likely Benign
MSH2	M83V	IND	b_moderate	b_moderate	b_moderate	b_moderate	UC	-4	Likely Benign
MSH2	S87A	IMX	b_moderate	b_moderate	b_moderate	b_moderate	UC	-4	Likely Benign
MSH2	V89A	CHI	b_moderate	b_moderate	b_moderate	b_moderate	UC	-4	Likely Benign
MSH2	K90R	IMX	b_moderate	b_moderate	b_strong	b_moderate	UC	-4	Likely Benign
MSH2	L92H	IMX	b_moderate	p_moderate		p_strong	UC	0	VUS
MSH2	R96H	EMX,IMX	b_moderate	b_moderate	b_moderate	b_moderate	B
MSH2	R96P	IND	b_moderate	p_strong	p_moderate	indeterminate	VUS	2	VUS
MSH2	E101D	CHI	b_moderate	b_moderate	p_moderate	b_moderate	VUS	-4	Likely Benign
MSH2	K110E	IMX	p_strong	b_moderate	b_moderate	b_moderate	VUS	2	VUS
MSH2	A111T	IMX	b_moderate	b_moderate	b_strong	b_moderate	VUS	-4	Likely Benign
MSH2	N115D	EMX	b_supporting	b_moderate	b_moderate	b_moderate	UC	-3	Likely Benign
MSH2	D116G	EMX	b_moderate	b_moderate	b_moderate	b_moderate	UC	-4	Likely Benign
MSH2	L119S	AMX	b_moderate	indeterminate	b_moderate	b_supporting	UC	-2	Likely Benign
MSH2	A120S	MAL	b_moderate	b_moderate	b_moderate	b_moderate	UC	-4	Likely Benign
MSH2	Y121C	EMX	b_moderate	b_moderate	b_moderate	b_moderate	UC	-4	Likely Benign
MSH2	P125S	IND	b_moderate	b_supporting	indeterminate	indeterminate	B
MSH2	G126S	EMX,IMX	b_moderate	indeterminate	b_supporting	indeterminate	UC	-2	Likely Benign
MSH2	N127S	AMX,CHI,EMX,IND	b_moderate	b_moderate	indeterminate	indeterminate	B
MSH2	L128V	EMX,IND,MAL	b_moderate	b_moderate	b_supporting	b_moderate	UC	-4	Likely Benign
MSH2	S129C	EMX	p_moderate	b_moderate	b_moderate	b_moderate	UC	0	VUS
MSH2	S129P	IMX	b_moderate	b_supporting	b_moderate	p_supporting	B
MSH2	E132K	EMX,IMX	b_moderate	p_supporting	indeterminate	indeterminate	UC	-1	Likely Benign
MSH2	L135V	EMX	b_moderate	b_moderate	b_supporting	b_moderate	UC	-4	Likely Benign
MSH2	D140E	IMX	b_moderate	b_moderate		b_moderate	UC	-4	Likely Benign
MSH2	D140G	CHI	b_moderate	b_moderate		b_moderate	VUS	-4	Likely Benign
MSH2	M141I	EMX,IMX	b_moderate	b_moderate	b_moderate	b_moderate	UC	-4	Likely Benign
MSH2	M141T	CHI,MAL	b_moderate	b_moderate	b_moderate	b_moderate	UC	-4	Likely Benign
MSH2	M141V	EMX,IND,MAL	b_moderate	b_moderate	b_moderate	b_moderate	UC	-4	Likely Benign
MSH2	I145T	IND	b_supporting	b_moderate	b_strong	b_moderate	UC	-3	Likely Benign
MSH2	V147G	IMX	b_supporting	b_moderate	p_moderate	indeterminate	UC	-3	Likely Benign
MSH2	M152L	EMX,IMX	b_moderate	b_moderate	b_strong	b_moderate	UC	-4	Likely Benign
MSH2	A154T	IND	b_moderate	b_moderate		b_moderate	UC	-4	Likely Benign
MSH2	V155A	IMX	b_moderate	b_moderate		b_moderate	UC	-4	Likely Benign
MSH2	G157A	EMX	b_moderate	b_moderate	b_moderate	b_moderate	UC	-4	Likely Benign
MSH2	V161I	AMX,IMX	b_moderate	b_moderate	b_moderate	b_moderate	UC	-4	Likely Benign
MSH2	G164R	EMX	p_strong	p_strong	p_moderate	p_supporting	P
MSH2	D167H	EMX	b_moderate	indeterminate	indeterminate	b_supporting	B
MSH2	I169V	CHI,MAL	b_moderate	b_moderate	b_strong	b_moderate	B
MSH2	Q170E	IMX	b_moderate	b_moderate	b_strong	b_moderate	UC	-4	Likely Benign
MSH2	R171K	IND	b_moderate	b_moderate	b_moderate	b_moderate	UC	-4	Likely Benign
MSH2	L173V	IMX	b_moderate	b_moderate	b_moderate	b_moderate	UC	-4	Likely Benign
MSH2	D182G	CHI	b_moderate	b_moderate		b_supporting	UC	-4	Likely Benign
MSH2	Q183R	CHI	b_moderate	b_moderate		b_moderate	UC	-4	Likely Benign
MSH2	E188D	IMX	b_moderate	b_moderate	b_supporting	b_supporting	VUS	-4	Likely Benign
MSH2	E188Q	EMX	b_moderate	b_supporting	b_moderate	b_moderate	VUS	-3	Likely Benign
MSH2	I192F	EMX	b_moderate	b_moderate	b_moderate	indeterminate	UC	-4	Likely Benign
MSH2	I194T	EMX,IMX	b_moderate	b_moderate	b_moderate	b_moderate	UC	-4	Likely Benign
MSH2	G203R	IMX	b_moderate	b_moderate	b_moderate	b_moderate	UC	-4	Likely Benign
MSH2	G211R	IMX	b_moderate	b_moderate		b_moderate	VUS	-4	Likely Benign
MSH2	K228E	IMX	b_moderate	b_moderate	b_moderate	b_supporting	UC	-4	Likely Benign
MSH2	D231Y	CHI	b_moderate	b_moderate	b_moderate	b_moderate	VUS	-4	Likely Benign
MSH2	I237V	CHI,MAL	b_moderate	b_moderate	b_strong	b_moderate	UC	-4	Likely Benign
MSH2	Q239R	EMX,IMX	b_moderate	b_moderate	b_supporting	b_supporting	UC	-4	Likely Benign
MSH2	D240A	IMX	b_moderate	b_supporting	b_supporting	indeterminate	VUS	-3	Likely Benign
MSH2	N242K	EMX	b_moderate	b_supporting	b_moderate	b_moderate	VUS	-3	Likely Benign
MSH2	N242S	CHI	b_moderate	b_moderate	b_moderate	b_moderate	UC	-4	Likely Benign
MSH2	R243Q	AMX,IMX	b_moderate	b_moderate	indeterminate	b_supporting	UC	-4	Likely Benign
MSH2	G250V	IMX	b_moderate	b_moderate		b_moderate	VUS	-4	Likely Benign
MSH2	P259S	EMX,IMX,MAL	b_moderate	b_moderate		b_moderate	UC	-4	Likely Benign
MSH2	N263T	EMX,IMX	b_strong	b_moderate	b_moderate	b_moderate	UC	-6	Benign
MSH2	V265I	EMX	b_strong	b_moderate	b_strong	b_moderate	VUS	-6	Benign
MSH2	S269L	IMX	p_strong	b_supporting	b_moderate	indeterminate	UC	3	VUS
MSH2	S271T	CHI	b_strong	b_moderate	b_moderate	b_moderate	UC	-6	Benign
MSH2	A272V	EMX,IMX	b_moderate	b_moderate	b_moderate	b_moderate	B
MSH2	V273I	IND	b_moderate	b_moderate	b_strong	b_moderate	UC	-4	Likely Benign
MSH2	L280S	IMX	b_moderate	b_supporting	b_moderate	b_moderate	B
MSH2	S281L	EMX,IMX	b_moderate	b_moderate	b_supporting	b_moderate	B
MSH2	D282A	AMX,IMX	b_moderate	b_supporting	indeterminate	b_supporting	VUS	-3	Likely Benign
MSH2	D282G	IMX	b_moderate	b_supporting	b_supporting	indeterminate	UC	-3	Likely Benign
MSH2	S284C	IMX	b_moderate	b_moderate	b_moderate	b_moderate	UC	-4	Likely Benign
MSH2	S284Y	IND	b_moderate	b_moderate	b_supporting	b_supporting	UC	-4	Likely Benign
MSH2	G287A	AMX	b_moderate	b_moderate	b_moderate	b_supporting	UC	-4	Likely Benign
MSH2	Q288R	IMX	b_moderate	b_moderate	b_moderate	b_moderate	B
MSH2	F289L	MAL	b_moderate	b_moderate	b_supporting	b_moderate	VUS	-4	Likely Benign
MSH2	F294S	CHI	b_moderate	b_supporting	b_supporting	indeterminate	VUS	-3	Likely Benign
MSH2	D295E	EMX	b_moderate	b_moderate	b_moderate	b_moderate	UC	-4	Likely Benign
MSH2	S297N	IMX	b_moderate	b_moderate	b_strong	b_moderate	VUS	-4	Likely Benign
MSH2	Y299C	IMX	b_moderate	b_supporting	b_supporting	b_moderate	UC	-3	Likely Benign
MSH2	I304T	CHI	b_moderate	b_moderate	b_strong	b_moderate	UC	-4	Likely Benign
MSH2	I304V	CHI	b_moderate	b_moderate	b_strong	b_moderate	VUS	-4	Likely Benign
MSH2	R308G	IMX	b_moderate	b_moderate	b_moderate	b_moderate	B
MSH2	A309T	EMX	b_moderate	b_supporting	p_supporting	indeterminate	VUS	-3	Likely Benign
MSH2	G315D	EMX,IMX	b_moderate	b_supporting	b_moderate	b_moderate	VUS	-3	Likely Benign
MSH2	G315V	IMX,IND	b_moderate	b_moderate	b_moderate	b_moderate	B
MSH2	S316F	IMX	b_moderate	b_moderate	b_moderate	b_supporting	UC	-4	Likely Benign
MSH2	V317A	CHI	b_moderate	b_moderate		b_moderate	B
MSH2	T320S	IMX	b_moderate	b_moderate	b_strong	b_moderate	VUS	-4	Likely Benign
MSH2	G322D	AMX,EMX,IMX,IND,MAL	b_moderate	b_moderate	b_moderate	b_moderate	B
MSH2	G322V	EMX	b_moderate	b_moderate	b_moderate	b_moderate	UC	-4	Likely Benign
MSH2	S323A	IMX	b_moderate	b_moderate	b_strong	b_moderate	UC	-4	Likely Benign
MSH2	L330P	EMX,IMX	p_strong	p_strong	p_strong	p_strong	P
MSH2	C333G	IMX	b_moderate	p_moderate	indeterminate	indeterminate	VUS	0	VUS
MSH2	C333R	EMX,IMX	p_strong	p_strong	p_strong	p_strong	P
MSH2	C333Y	EMX,IMX	p_strong	p_strong	p_strong	p_strong	P
MSH2	G338E	EMX,IMX	p_strong	p_strong	p_strong	p_very_strong	P
MSH2	L341P	IMX	p_strong	p_strong	p_strong	p_strong	P
MSH2	L341R	IMX	b_moderate	indeterminate	indeterminate	indeterminate	VUS	-2	Likely Benign
MSH2	V342L	IMX	b_moderate	b_moderate	b_strong	b_moderate	VUS	-4	Likely Benign
MSH2	P349A	AMX,EMX,IMX	b_moderate	indeterminate	p_strong	p_strong	UC	-2	Likely Benign
MSH2	P349R	EMX,IMX	p_strong	p_strong	p_strong	p_very_strong	P
MSH2	M351T	IMX	b_moderate	b_moderate	b_moderate	b_moderate	VUS	-4	Likely Benign
MSH2	R355K	CHI	b_moderate	b_moderate	b_strong	b_moderate	B
MSH2	I356M	IND	b_strong	indeterminate	p_supporting	b_supporting	VUS	-4	Likely Benign
MSH2	R359I	EMX,IMX	p_strong	p_strong	p_moderate	p_very_strong	P
MSH2	V363L	MAL	b_moderate	indeterminate	b_moderate	b_supporting	VUS	-2	Likely Benign
MSH2	A370T	CHI	b_moderate	b_moderate	b_strong	b_moderate	UC	-4	Likely Benign
MSH2	Q374R	CHI	b_moderate	b_moderate	b_moderate	b_moderate	UC	-4	Likely Benign
MSH2	T375I	CHI,MAL	b_moderate	b_moderate	b_moderate	b_moderate	UC	-4	Likely Benign
MSH2	T375S	IMX	b_moderate	b_moderate	b_strong	b_moderate	UC	-4	Likely Benign
MSH2	L376S	CHI	b_moderate	indeterminate	indeterminate	indeterminate	B
MSH2	Q377E	AMX,EMX	b_moderate	b_moderate	b_moderate	b_supporting	B
MSH2	Q377R	EMX	b_moderate	b_moderate	b_moderate	b_moderate	UC	-4	Likely Benign
MSH2	D379Y	IMX	b_moderate	b_moderate		b_supporting	UC	-4	Likely Benign
MSH2	P385A	EMX	b_moderate	b_moderate	indeterminate	b_supporting	UC	-4	Likely Benign
MSH2	R389Q	IMX,IND	b_supporting	b_supporting	b_supporting	indeterminate	UC	-2	Likely Benign
MSH2	L390F	CHI,EMX,MAL	b_moderate	b_moderate	b_moderate	indeterminate	B
MSH2	A391V	EMX	b_moderate	b_moderate	b_moderate	b_moderate	VUS	-4	Likely Benign
MSH2	Q397E	IMX	b_moderate	b_moderate	b_moderate	b_moderate	UC	-4	Likely Benign
MSH2	A398T	EMX	b_moderate	b_moderate	b_strong	b_moderate	VUS	-4	Likely Benign
MSH2	A399T	IMX	b_moderate	b_supporting	b_moderate	b_moderate	VUS	-3	Likely Benign
MSH2	Q402E	CHI	b_moderate	b_moderate	b_moderate	b_moderate	UC	-4	Likely Benign
MSH2	Q402K	EMX,IMX	b_moderate	b_moderate	b_moderate	b_moderate	UC	-4	Likely Benign
MSH2	Q402R	IND	b_moderate	b_moderate	b_supporting	b_moderate	UC	-4	Likely Benign
MSH2	D403G	IND	b_moderate	indeterminate	indeterminate	p_moderate	UC	-2	Likely Benign
MSH2	R406Q	EMX,IMX	indeterminate	b_moderate	b_moderate	b_moderate	UC	-2	Likely Benign
MSH2	Q409E	EMX,IMX	b_moderate	b_moderate	b_moderate	b_moderate	UC	-4	Likely Benign
MSH2	P415R	IMX	b_moderate	b_supporting	indeterminate	indeterminate	VUS	-3	Likely Benign
MSH2	V417G	EMX	b_moderate	indeterminate	b_moderate	indeterminate	UC	-2	Likely Benign
MSH2	A420S	EMX	b_supporting	b_moderate	b_moderate	b_moderate	UC	-3	Likely Benign
MSH2	Q429E	IMX	b_moderate	b_moderate		b_moderate	UC	-4	Likely Benign
MSH2	F436L	CHI	b_supporting	b_moderate	b_moderate	b_moderate	VUS	-3	Likely Benign
MSH2	P439A	EMX,IMX	b_supporting	b_moderate	b_moderate	b_moderate	UC	-3	Likely Benign
MSH2	L443V	IND	b_moderate	b_moderate	b_moderate	b_moderate	VUS	-4	Likely Benign
MSH2	R444H	IMX	b_moderate	b_moderate	b_strong	b_moderate	UC	-4	Likely Benign
MSH2	R444L	EMX	b_moderate	b_moderate	b_strong	b_moderate	UC	-4	Likely Benign
MSH2	K449R	AMX,IMX	indeterminate	b_moderate	b_moderate	b_moderate	VUS	-2	Likely Benign
MSH2	M453K	AMX,EMX,IMX	b_moderate	indeterminate	indeterminate	indeterminate	P
MSH2	T457A	IMX,IND	p_moderate	b_moderate	b_supporting	b_moderate	UC	0	VUS
MSH2	M460I	IMX	b_strong	b_moderate	b_moderate	b_moderate	B
MSH2	M460V	IND	b_moderate	b_moderate	b_moderate	b_supporting	UC	-4	Likely Benign
MSH2	Q462L	IMX	b_moderate	b_moderate	b_moderate	b_moderate	UC	-4	Likely Benign
MSH2	P476A	MAL	b_moderate	b_moderate	b_moderate	b_moderate	UC	-4	Likely Benign
MSH2	S479R	CHI	b_moderate	b_moderate	b_strong	b_moderate	VUS	-4	Likely Benign
MSH2	R482G	IMX	b_moderate	b_moderate	indeterminate	indeterminate	UC	-4	Likely Benign
MSH2	I484L	EMX,IMX	b_moderate	b_moderate	b_strong	b_moderate	VUS	-4	Likely Benign
MSH2	I484M	IMX	b_moderate	b_moderate	b_strong	b_moderate	VUS	-4	Likely Benign
MSH2	N486K	IMX	b_moderate	b_moderate	b_moderate	b_moderate	UC	-4	Likely Benign
MSH2	L488V	EMX,IMX,IND	b_moderate	b_moderate	b_moderate	b_moderate	UC	-4	Likely Benign
MSH2	K490N	IMX	b_moderate	b_moderate	b_moderate	b_moderate	UC	-4	Likely Benign
MSH2	S494P	CHI	b_moderate	b_moderate	b_moderate	b_moderate	UC	-4	Likely Benign
MSH2	S498N	IMX	b_moderate	b_moderate	b_moderate	b_moderate	UC	-4	Likely Benign
MSH2	D502G	AMX,EMX	b_moderate	b_moderate	b_moderate	b_moderate	UC	-4	Likely Benign
MSH2	G504C	EMX	b_moderate	b_moderate	b_moderate	b_moderate	VUS	-4	Likely Benign
MSH2	S516T	IMX	b_moderate	b_moderate	b_moderate	b_moderate	B
MSH2	Q518L	IMX	b_moderate	b_moderate	b_moderate	b_moderate	UC	-4	Likely Benign
MSH2	R524H	EMX,IMX	indeterminate	b_supporting	p_supporting	indeterminate	UC	-1	Likely Benign
MSH2	R524L	EMX,IMX	p_supporting	indeterminate	p_moderate	p_moderate	VUS	1	VUS
MSH2	R524P	EMX,IMX	p_strong	p_strong	p_moderate	p_strong	P
MSH2	K531E	IMX	p_strong	b_supporting	b_moderate	b_moderate	VUS	3	VUS
MSH2	V532A	EMX	b_moderate	b_moderate	b_strong	b_moderate	UC	-4	Likely Benign
MSH2	R534H	EMX,IMX,IND	b_supporting	b_supporting	p_supporting	b_supporting	UC	-2	Likely Benign
MSH2	T541A	MAL	b_moderate	b_moderate	indeterminate	b_moderate	UC	-4	Likely Benign
MSH2	I544T	EMX	b_moderate	b_moderate	b_strong	b_moderate	UC	-4	Likely Benign
MSH2	V549I	EMX	b_moderate	b_moderate	b_moderate	b_moderate	UC	-4	Likely Benign
MSH2	S554G	AMX,EMX,IMX	b_moderate	b_moderate	b_moderate	b_moderate	P
MSH2	S554T	EMX,IMX	b_moderate	b_moderate	b_moderate	b_moderate	P
MSH2	S558F	CHI	b_moderate	b_moderate	indeterminate	b_moderate	UC	-4	Likely Benign
MSH2	T564A	CHI,IMX,MAL	b_moderate	b_moderate	b_strong	b_moderate	B
MSH2	A573T	CHI	b_moderate	b_moderate	b_strong	b_moderate	UC	-4	Likely Benign
MSH2	D575G	EMX	b_moderate	b_moderate	b_moderate	b_moderate	UC	-4	Likely Benign
MSH2	I577L	IMX	b_moderate	b_moderate	b_strong	b_moderate	VUS	-4	Likely Benign
MSH2	I577T	EMX	b_supporting	b_moderate	b_moderate	indeterminate	B
MSH2	I577V	CHI,MAL	b_moderate	b_moderate	b_strong	b_moderate	UC	-4	Likely Benign
MSH2	N583S	CHI,EMX,IMX	b_moderate	b_moderate	b_strong	b_moderate	UC	-4	Likely Benign
MSH2	G587R	IMX	b_moderate	b_supporting	p_supporting	indeterminate	P
MSH2	L595R	AMX,IMX	p_strong	p_strong	p_supporting	indeterminate	P
MSH2	N596S	CHI,EMX,IMX	b_moderate	b_moderate	b_strong	b_moderate	UC	-4	Likely Benign
MSH2	D597A	AMX,EMX	b_moderate	b_moderate	b_moderate	b_moderate	UC	-4	Likely Benign
MSH2	V598M	EMX	b_strong	b_moderate	b_moderate	b_moderate	UC	-6	Benign
MSH2	A600S	IMX	b_strong	b_moderate	b_moderate	b_moderate	UC	-6	Benign
MSH2	Q601R	EMX	b_moderate	b_moderate	b_moderate	b_moderate	UC	-4	Likely Benign
MSH2	A604G	CHI	b_moderate	b_moderate	b_supporting	b_supporting	VUS	-4	Likely Benign
MSH2	V605A	EMX	b_moderate	b_moderate	b_moderate	b_moderate	UC	-4	Likely Benign
MSH2	V606A	IMX	b_moderate	b_moderate	b_moderate	b_moderate	VUS	-4	Likely Benign
MSH2	S607R	EMX	b_moderate	p_strong	p_moderate	p_supporting	VUS	2	VUS
MSH2	H610N	EMX,IMX	b_moderate	b_moderate	b_moderate	b_moderate	UC	-4	Likely Benign
MSH2	N613D	EMX	b_moderate	b_moderate	b_moderate	b_moderate	UC	-4	Likely Benign
MSH2	P616R	EMX	b_moderate	b_supporting		b_supporting	UC	-3	Likely Benign
MSH2	R621P	IMX	p_moderate	p_strong	p_supporting	p_supporting	UC	6	Likely Pathogenic
MSH2	P622L	IMX	p_strong	p_moderate	p_strong	p_strong	P
MSH2	E626D	MAL	b_moderate	b_moderate	b_strong	b_moderate	UC	-4	Likely Benign
MSH2	G628V	CHI	b_moderate	indeterminate		b_supporting	VUS	-2	Likely Benign
MSH2	Q629R	CHI,EMX,IMX,MAL	b_moderate	b_moderate		b_moderate	B
MSH2	I632V	CHI	b_moderate	b_moderate	b_moderate	b_moderate	UC	-4	Likely Benign
MSH2	A636P	IMX	p_strong	p_moderate	p_supporting	indeterminate	P
MSH2	E647Q	AMX	b_moderate	b_moderate	b_moderate	b_moderate	UC	-4	Likely Benign
MSH2	I648T	CHI	b_moderate	b_moderate	b_strong	b_moderate	UC	-4	Likely Benign
MSH2	A649T	EMX	b_strong	b_moderate	b_moderate	b_moderate	UC	-6	Benign
MSH2	P652H	EMX,IMX	b_moderate	indeterminate	p_supporting	p_supporting	P
MSH2	V655I	AMX,CHI,EMX,IMX	b_moderate	b_moderate	b_strong	b_moderate	VUS	-4	Likely Benign
MSH2	M663V	IMX	b_moderate	b_moderate	b_moderate	b_moderate	UC	-4	Likely Benign
MSH2	G669S	EMX,IMX	b_moderate	p_strong	p_strong	p_strong	VUS	2	VUS
MSH2	P670H	EMX	b_strong	p_strong	p_strong	p_strong	UC	0	VUS
MSH2	P670T	EMX	b_strong	p_moderate	p_moderate	p_strong	VUS	-2	Likely Benign
MSH2	Y678C	IMX	b_moderate	p_supporting	p_moderate	p_supporting	VUS	-1	Likely Benign
MSH2	Y678H	EMX	b_moderate	p_moderate	p_supporting	indeterminate	UC	0	VUS
MSH2	I679V	MAL	b_moderate	b_supporting	p_supporting	b_supporting	VUS	-3	Likely Benign
MSH2	R680Q	IMX	b_moderate	p_moderate	p_supporting	p_strong	VUS	0	VUS
MSH2	I685T	IMX	b_moderate	b_moderate	b_moderate	b_moderate	VUS	-4	Likely Benign
MSH2	I691T	EMX	b_moderate	b_moderate	b_moderate	b_moderate	UC	-4	Likely Benign
MSH2	G692E	EMX	p_strong	p_strong	p_strong	p_very_strong	UC	8	Likely Pathogenic
MSH2	G692V	EMX	p_strong	p_strong	p_strong	p_very_strong	P
MSH2	P696L	AMX,EMX,IMX	p_strong	indeterminate	p_moderate	p_strong	P
MSH2	E701A	IMX	b_moderate	b_moderate	b_supporting	b_moderate	UC	-4	Likely Benign
MSH2	V702G	IMX	p_moderate	p_moderate	indeterminate	p_moderate	VUS	4	VUS
MSH2	I704T	AMX	b_moderate	b_supporting	b_supporting	b_supporting	UC	-3	Likely Benign
MSH2	I704V	EMX,IMX	b_moderate	b_moderate	b_strong	b_moderate	UC	-4	Likely Benign
MSH2	C707Y	IND	b_moderate	indeterminate	indeterminate	indeterminate	UC	-2	Likely Benign
MSH2	I708M	MAL	b_moderate	indeterminate	b_supporting	indeterminate	VUS	-2	Likely Benign
MSH2	I708T	IMX	b_moderate	p_moderate	p_moderate	p_moderate	UC	0	VUS
MSH2	A710D	MAL	indeterminate	p_strong	p_strong	p_strong	UC	4	VUS
MSH2	A710G	IMX	b_moderate	b_supporting	b_supporting	indeterminate	UC	-3	Likely Benign
MSH2	G713E	IMX	b_moderate	p_strong	p_strong	p_strong	UC	2	VUS
MSH2	T724S	EMX	b_moderate	b_moderate	indeterminate	indeterminate	UC	-4	Likely Benign
MSH2	M726T	IMX	b_moderate	p_supporting	indeterminate	p_supporting	VUS	-1	Likely Benign
MSH2	A733T	CHI,IMX,MAL	b_moderate	b_supporting	b_moderate	b_moderate	UC	-3	Likely Benign
MSH2	A739T	EMX	b_moderate	indeterminate	indeterminate	b_supporting	VUS	-2	Likely Benign
MSH2	K741E	MAL	b_moderate	b_moderate	b_strong	b_moderate	VUS	-4	Likely Benign
MSH2	S743L	IMX	p_strong	p_strong	p_strong	p_very_strong	UC	8	Likely Pathogenic
MSH2	G751R	EMX,IMX	p_strong	p_strong	p_strong	p_very_strong	P
MSH2	T756S	AMX	b_moderate	b_supporting	indeterminate	indeterminate	UC	-3	Likely Benign
MSH2	Y757C	IMX	b_moderate	indeterminate	p_supporting	indeterminate	UC	-2	Likely Benign
MSH2	G759V	IMX	p_strong	p_strong	p_strong	p_very_strong	UC	8	Likely Pathogenic
MSH2	I766V	IMX	b_moderate	b_moderate	b_moderate	b_supporting	UC	-4	Likely Benign
MSH2	I770V	AMX	b_moderate	b_moderate	b_moderate	b_moderate	UC	-4	Likely Benign
MSH2	A771T	IMX	b_moderate	b_supporting	b_moderate	b_moderate	VUS	-3	Likely Benign
MSH2	T772A	IMX	b_moderate	b_moderate	b_moderate	b_moderate	VUS	-4	Likely Benign
MSH2	H785P	IMX	b_supporting	p_moderate	indeterminate	p_moderate	UC	1	VUS
MSH2	L787F	MAL	b_supporting	p_moderate	p_moderate	p_strong	VUS	1	VUS
MSH2	Q793H	EMX	b_moderate	b_moderate	b_moderate	b_moderate	UC	-4	Likely Benign
MSH2	T796A	IMX	b_moderate	b_moderate	b_moderate	b_moderate	UC	-4	Likely Benign
MSH2	N799K	CHI	b_moderate	p_moderate	p_supporting	p_strong	VUS	0	VUS
MSH2	H801P	IMX	p_strong	p_strong	p_strong	p_strong	P
MSH2	T806S	IMX	b_moderate	b_moderate	b_supporting	b_moderate	UC	-4	Likely Benign
MSH2	E809K	CHI,IMX	b_moderate	b_moderate	b_strong	b_moderate	UC	-4	Likely Benign
MSH2	T810I	EMX,IMX	b_moderate	b_moderate	indeterminate	indeterminate	VUS	-4	Likely Benign
MSH2	T812S	MAL	b_moderate	b_moderate	b_supporting	b_supporting	VUS	-4	Likely Benign
MSH2	M813V	IMX	b_moderate	b_moderate	indeterminate	indeterminate	VUS	-4	Likely Benign
MSH2	Q816L	CHI	b_moderate	b_moderate	b_moderate	b_supporting	UC	-4	Likely Benign
MSH2	Q816R	CHI	b_moderate	b_moderate	b_strong	b_moderate	UC	-4	Likely Benign
MSH2	G820C	IMX	b_moderate	p_moderate	p_strong	p_strong	VUS	0	VUS
MSH2	G820D	EMX	b_moderate	p_strong	p_moderate	p_moderate	VUS	2	VUS
MSH2	Q824R	IMX	b_moderate	b_moderate	b_moderate	b_moderate	VUS	-4	Likely Benign
MSH2	H829Q	IMX	b_moderate	b_moderate	b_moderate	b_moderate	UC	-4	Likely Benign
MSH2	E832K	EMX,IMX	b_moderate	b_moderate	b_moderate	b_moderate	VUS	-4	Likely Benign
MSH2	A834G	IMX	b_moderate	indeterminate	indeterminate	p_strong	VUS	-2	Likely Benign
MSH2	N835D	EMX	b_strong	b_moderate	b_strong	b_moderate	UC	-6	Benign
MSH2	H839D	EMX	b_strong	b_moderate	b_moderate	b_moderate	UC	-6	Benign
MSH2	H839R	CHI,EMX,IMX	b_strong	b_moderate	b_moderate	b_moderate	UC	-6	Benign
MSH2	V840A	MAL	b_moderate	b_supporting	b_supporting	indeterminate	VUS	-3	Likely Benign
MSH2	Q846R	AMX	b_moderate	b_moderate	b_strong	b_moderate	UC	-4	Likely Benign
MSH2	L849V	CHI	b_moderate	b_moderate	b_moderate	b_moderate	UC	-4	Likely Benign
MSH2	L851F	MAL	b_moderate	b_moderate	b_moderate	indeterminate	VUS	-4	Likely Benign
MSH2	L851I	CHI	b_moderate	b_moderate	b_moderate	b_moderate	UC	-4	Likely Benign
MSH2	Y856C	IMX	b_moderate	b_moderate	b_strong	b_moderate	UC	-4	Likely Benign
MSH2	I857M	AMX	b_strong	b_moderate	b_moderate	b_moderate	UC	-6	Benign
MSH2	S860L	IND	b_moderate	b_moderate	b_moderate	b_moderate	B
MSH2	G862R	IMX	b_moderate	b_moderate	b_strong	b_moderate	VUS	-4	Likely Benign
MSH2	I865T	IMX	b_moderate	b_moderate		b_moderate	UC	-4	Likely Benign
MSH2	E878K	EMX,IMX	b_moderate	b_moderate	b_moderate	b_moderate	VUS	-4	Likely Benign
MSH2	K882T	IMX	b_moderate	b_moderate	b_moderate	b_moderate	UC	-4	Likely Benign
MSH2	I883M	CHI	b_supporting	b_moderate	b_moderate	b_moderate	UC	-3	Likely Benign
MSH2	V891A	IMX	b_moderate	b_moderate	b_moderate	b_moderate	UC	-4	Likely Benign
MSH2	E898D	AMX	b_moderate	b_moderate	b_strong	b_moderate	UC	-4	Likely Benign
MSH2	I904V	CHI	p_supporting	b_moderate	b_strong	b_moderate	UC	-1	Likely Benign
MSH2	K909R	EMX	b_moderate	b_moderate	b_strong	b_moderate	UC	-4	Likely Benign
MSH2	N924S	IMX	b_moderate	b_moderate		b_moderate	UC	-4	Likely Benign
MSH2	K931E	IMX	b_moderate	b_moderate		b_moderate	UC	-4	Likely Benign
MSH2	T934K	EMX	b_moderate	b_moderate		b_moderate	UC	-4	Likely Benign
PTEN	Q17P	IMX	indeterminate	b_supporting	indeterminate	indeterminate	UC	-1	Likely Benign
PTEN	Y27S	AMX,EMX,IMX	indeterminate	p_strong	p_moderate	p_moderate	P
PTEN	I28V	EMX,IMX	b_supporting	b_moderate	p_moderate	b_supporting	VUS	-3	Likely Benign
PTEN	G36R	AMX,EMX,IMX	p_strong	p_moderate	p_moderate	p_moderate	P
PTEN	R47G	EMX,IMX	p_moderate	p_moderate	p_moderate	p_moderate	P
PTEN	V54I	EMX	b_supporting	b_moderate	b_moderate	b_strong	UC	-3	Likely Benign
PTEN	K66R	IMX	b_supporting	b_strong	b_supporting	b_moderate	UC	-5	Likely Benign
PTEN	A79S	EMX	b_supporting	b_strong	b_strong	b_strong	UC	-5	Likely Benign
PTEN	A79T	AMX,EMX,IMX	b_supporting	b_strong	b_strong	b_strong	B
PTEN	F81C	AMX,EMX,IMX	p_supporting	p_moderate	p_moderate	p_moderate	P
PTEN	P89T	EMX,IMX	b_supporting	indeterminate	p_moderate	p_supporting	UC	-1	Likely Benign
PTEN	H93R	IMX	b_supporting	p_moderate	p_moderate	p_moderate	P
PTEN	P95L	EMX,IMX	p_strong	p_supporting	p_moderate	p_supporting	P
PTEN	Q110E	CHI	b_supporting	b_strong	b_strong	b_strong	UC	-5	Likely Benign
PTEN	N117H	EMX	b_supporting	b_strong	b_moderate	b_strong	UC	-5	Likely Benign
PTEN	N117S	IMX	b_supporting	b_strong	b_strong	b_moderate	UC	-5	Likely Benign
PTEN	C124Y	EMX,IMX	p_moderate	p_moderate	p_moderate	p_strong	P
PTEN	G127R	EMX,IMX	p_moderate	p_moderate	p_moderate	p_strong	P
PTEN	T131I	AMX,EMX,IMX	p_supporting	p_moderate	p_moderate	p_moderate	P
PTEN	G132V	EMX,IMX	p_strong	p_strong	p_moderate	p_moderate	P
PTEN	I135V	AMX,EMX,IMX	b_supporting	b_strong	b_moderate	b_moderate	P
PTEN	C136R	IMX	p_strong	p_strong	p_moderate	p_strong	P
PTEN	R142W	EMX,IMX	b_supporting	b_supporting	b_supporting	p_supporting	VUS	-2	Likely Benign
PTEN	G143S	IMX	b_supporting	b_strong	b_supporting	b_moderate	VUS	-5	Likely Benign
PTEN	T160I	EMX	p_supporting	p_moderate	p_moderate	p_moderate	P
PTEN	T167N	IMX	b_supporting	p_moderate	p_moderate	p_supporting	P
PTEN	I168V	EMX	b_supporting	indeterminate	p_moderate	indeterminate	VUS	-1	Likely Benign
PTEN	S170I	EMX,IMX	p_strong	p_strong	p_moderate	p_strong	P
PTEN	S170R	IMX	p_strong	p_strong	p_moderate	p_moderate	P
PTEN	R173C	EMX,IMX	p_supporting	indeterminate	p_moderate	p_strong	P
PTEN	R173H	IMX	p_supporting	p_moderate	p_moderate	p_moderate	P
PTEN	Y178C	EMX,IMX	b_supporting	p_supporting	p_moderate	p_supporting	UC	0	VUS
PTEN	Y180H	IMX	b_supporting	b_strong	b_strong	b_strong	UC	-5	Likely Benign
PTEN	R189K	IMX	b_supporting	b_strong	b_strong	b_strong	VUS	-5	Likely Benign
PTEN	M199T	EMX	b_supporting	b_strong	b_strong	b_moderate	VUS	-5	Likely Benign
PTEN	F200V	IMX	b_supporting	indeterminate	b_moderate	b_moderate	P
PTEN	M205V	AMX,IMX	p_strong	b_strong	b_moderate	b_moderate	VUS	0	VUS
PTEN	G209R	CHI,EMX,IMX	b_supporting	p_supporting	p_moderate	indeterminate	UC	0	VUS
PTEN	S226T	EMX,IMX	b_supporting	b_very_strong	b_strong	b_strong	UC	-9	Benign
PTEN	S229L	CHI	b_supporting	b_strong	b_strong	b_strong	UC	-5	Likely Benign
PTEN	R233Q	IMX	b_supporting	b_moderate	b_supporting	b_moderate	VUS	-3	Likely Benign
PTEN	R234Q	EMX	indeterminate	b_supporting	b_supporting	b_moderate	VUS	-1	Likely Benign
PTEN	R234W	EMX,IMX	b_supporting	b_supporting	b_supporting	b_supporting	VUS	-2	Likely Benign
PTEN	E235A	IMX	b_supporting	b_moderate	b_strong	b_moderate	VUS	-3	Likely Benign
PTEN	K237E	EMX,IMX	b_supporting	b_strong	b_strong	b_moderate	UC	-5	Likely Benign
PTEN	M239V	EMX	b_supporting	b_strong	b_strong	b_strong	VUS	-5	Likely Benign
PTEN	F241S	IMX	p_moderate	p_supporting	b_supporting	indeterminate	P
PTEN	D252G	EMX,IMX	p_moderate	p_moderate	p_moderate	p_moderate	P
PTEN	H259R	IMX	b_supporting	indeterminate	b_moderate	indeterminate	UC	-1	Likely Benign
PTEN	N262S	IMX	b_supporting	b_strong		b_strong	VUS	-5	Likely Benign
PTEN	K267R	EMX,IMX	b_supporting	b_strong	b_supporting	b_moderate	VUS	-5	Likely Benign
PTEN	K289E	IND	b_supporting	b_strong	b_strong	b_strong	VUS	-5	Likely Benign
PTEN	S302R	IMX	b_supporting	b_strong	b_strong	b_strong	VUS	-5	Likely Benign
PTEN	S305G	EMX,IMX	b_supporting	b_strong	b_moderate	b_strong	UC	-5	Likely Benign
PTEN	E314A	IMX	b_supporting	b_strong	b_moderate	b_moderate	UC	-5	Likely Benign
PTEN	P354L	EMX,IMX	b_supporting	b_strong	b_moderate	b_strong	VUS	-5	Likely Benign
PTEN	S364C	IMX	b_supporting	b_strong	indeterminate	b_strong	UC	-5	Likely Benign
PTEN	V365I	EMX	b_supporting	b_strong	b_strong	b_strong	VUS	-5	Likely Benign
PTEN	T366A	EMX	b_supporting	b_strong	b_strong	b_strong	VUS	-5	Likely Benign
PTEN	N372S	IMX	b_supporting	b_strong	b_strong	b_moderate	UC	-5	Likely Benign
PTEN	N389D	MAL	b_supporting	b_strong	b_strong	b_moderate	VUS	-5	Likely Benign
PTEN	Q396P	IMX	p_moderate	b_strong		b_moderate	UC	-2	Likely Benign
PTEN	Q396R	IND	b_supporting	b_strong		b_strong	UC	-5	Likely Benign
TP53	E3K	IMX	b_moderate	b_moderate		b_supporting	UC	-4	Likely Benign
TP53	P4L	EMX	b_moderate	b_very_strong		b_strong	B
TP53	D7H	IMX	b_strong	b_moderate		b_strong	UC	-6	Benign
TP53	D7N	EMX,IMX	b_supporting	b_strong		b_strong	VUS	-5	Likely Benign
TP53	P8L	IMX	indeterminate	b_very_strong		b_strong	B
TP53	V10I	CHI,EMX,IMX,IND	b_strong	b_very_strong		b_strong	B
TP53	E11K	EMX	b_strong	b_moderate		b_moderate	UC	-6	Benign
TP53	E11Q	IMX	b_supporting	b_strong		b_strong	UC	-5	Likely Benign
TP53	P13A	IMX	b_moderate	b_strong		b_moderate	UC	-6	Benign
TP53	V31I	CHI,MAL	b_moderate	b_very_strong		b_strong	UC	-10	Benign
TP53	P34T	MAL	b_strong	b_very_strong		b_strong	UC	-12	Benign
TP53	P36L	IMX	b_strong	b_very_strong		b_strong	UC	-12	Benign
TP53	L43S	IMX	b_strong	b_moderate		b_strong	UC	-6	Benign
TP53	P47S	AMX	b_strong	b_very_strong	b_very_strong	b_strong	B
TP53	I50T	IMX	b_strong	b_very_strong	b_very_strong	b_strong	B
TP53	D57G	EMX,IMX	b_strong	b_very_strong	b_very_strong	b_strong	VUS	-12	Benign
TP53	P58R	AMX	indeterminate	b_moderate	p_supporting	b_strong	UC	-2	Likely Benign
TP53	D61G	IMX	b_strong	b_very_strong	b_very_strong	b_strong	UC	-12	Benign
TP53	A63V	MAL	b_moderate	b_very_strong	b_very_strong	b_strong	B
TP53	P64T	IMX	b_strong	b_strong	b_very_strong	b_strong	VUS	-8	Benign
TP53	A69T	IMX	b_strong	b_very_strong	b_very_strong	b_strong	UC	-12	Benign
TP53	V73L	AMX,IMX	b_moderate	b_very_strong	b_very_strong	b_strong	VUS	-10	Benign
TP53	A74S	IND	b_moderate	b_strong	b_very_strong	b_strong	VUS	-6	Benign
TP53	P82L	EMX	b_strong	b_very_strong	b_strong	b_strong	B
TP53	A83V	AMX,EMX	b_strong	b_very_strong	b_very_strong	b_strong	UC	-12	Benign
TP53	A84T	EMX,IMX	b_strong	b_strong	b_strong	b_strong	B
TP53	A86T	AMX,IMX	b_moderate	b_very_strong	b_very_strong	b_strong	UC	-10	Benign
TP53	A86V	CHI	b_strong	b_strong	b_strong	b_strong	UC	-8	Benign
TP53	S90F	IMX	b_supporting	b_moderate	b_moderate	b_moderate	VUS	-3	Likely Benign
TP53	G105D	EMX,IMX	p_moderate	p_very_strong	p_moderate	p_strong	UC	10	Pathogenic
TP53	Y107H	AMX,IMX	b_strong	b_very_strong	b_strong	b_moderate	B
TP53	G108R	EMX	p_strong	p_moderate	indeterminate	b_moderate	VUS	6	Likely Pathogenic
TP53	G108S	EMX	b_moderate	b_moderate	b_moderate	b_moderate	B
TP53	R110C	EMX,IMX	b_moderate	b_moderate	b_strong	b_moderate	VUS	-4	Likely Benign
TP53	R110H	EMX,IMX	b_strong	b_very_strong	b_strong	b_strong	B
TP53	R110L	EMX,IMX	indeterminate	indeterminate	indeterminate	b_moderate	P
TP53	L111V	EMX	b_strong	b_strong	b_strong	b_strong	UC	-8	Benign
TP53	S116A	IMX	indeterminate	b_moderate	p_supporting	b_moderate	UC	-2	Likely Benign
TP53	T125M	EMX,IMX	b_moderate	p_moderate	b_supporting	indeterminate	UC	0	VUS
TP53	S127F	AMX,IMX	p_strong	p_very_strong	p_moderate	p_very_strong	P
TP53	L130F	IMX	p_strong	p_strong	p_moderate	p_strong	UC	8	Likely Pathogenic
TP53	M133V	IMX	b_strong	b_strong	b_very_strong	b_moderate	VUS	-8	Benign
TP53	C141W	AMX,EMX,IMX	p_strong	p_very_strong	p_moderate	p_moderate	P
TP53	S149F	EMX	p_strong	b_supporting	b_supporting	b_moderate	VUS	3	VUS
TP53	P152L	EMX,IMX	p_strong	indeterminate	p_moderate	indeterminate	P
TP53	G154S	EMX,IMX	b_supporting	indeterminate	b_moderate	b_moderate	VUS	-1	Likely Benign
TP53	R156H	AMX,EMX,IMX	b_supporting	b_moderate	b_strong	b_strong	VUS	-3	Likely Benign
TP53	V157I	EMX	b_strong	b_very_strong	b_strong	b_strong	B
TP53	R158C	EMX,IMX	b_supporting	indeterminate	p_moderate	p_strong	UC	-1	Likely Benign
TP53	R158H	IMX	p_moderate	p_moderate	b_moderate	p_moderate	P
TP53	M160V	IMX	b_moderate	b_moderate	b_supporting	b_moderate	UC	-4	Likely Benign
TP53	M169V	IMX	b_strong	b_very_strong	b_very_strong	b_strong	VUS	-12	Benign
TP53	T170M	EMX,IMX	b_very_strong	b_supporting	indeterminate	indeterminate	B
TP53	T170R	AMX	p_moderate	p_moderate	b_supporting	p_supporting	VUS	4	VUS
TP53	V173E	EMX,IMX	p_moderate	p_very_strong	p_strong	p_very_strong	UC	10	Pathogenic
TP53	R175C	IND	b_strong	p_supporting	b_supporting	p_moderate	VUS	-3	Likely Benign
TP53	R175H	EMX	p_strong	p_moderate	b_supporting	p_moderate	P
TP53	R175P	IMX	b_supporting	p_very_strong	b_supporting	p_strong	UC	7	Likely Pathogenic
TP53	C176W	AMX,IMX	p_strong	p_very_strong	p_strong	p_very_strong	UC	12	Pathogenic
TP53	P177R	CHI	p_strong	p_very_strong	p_moderate	p_moderate	P
TP53	H179Y	IMX	p_moderate	p_moderate	p_strong	p_strong	P
TP53	R181H	EMX,IMX	b_moderate	b_supporting	p_supporting	indeterminate	P
TP53	C182W	IMX	b_supporting	p_moderate	p_moderate	p_moderate	VUS	1	VUS
TP53	D186N	EMX,IMX	b_moderate	b_strong	b_supporting	b_moderate	B
TP53	A189S	IMX	b_strong	b_moderate	indeterminate	b_moderate	VUS	-6	Benign
TP53	P191R	EMX	b_strong	b_supporting	b_moderate	b_moderate	B
TP53	H193Y	EMX,IMX	p_strong	p_moderate	p_moderate	p_moderate	P
TP53	R196Q	EMX	b_moderate	p_moderate	b_moderate	p_supporting	VUS	0	VUS
TP53	N200D	EMX,IMX	b_strong	indeterminate	b_supporting	indeterminate	VUS	-4	Likely Benign
TP53	R202C	IMX	b_strong	b_moderate	b_moderate	b_strong	UC	-6	Benign
TP53	R202H	CHI	b_strong	b_very_strong	b_very_strong	b_strong	UC	-12	Benign
TP53	V203L	EMX	p_moderate	b_supporting	b_supporting	p_supporting	VUS	1	VUS
TP53	Y205S	EMX,IMX	p_strong	p_very_strong	p_strong	p_strong	VUS	12	Pathogenic
TP53	R213Q	EMX,IMX	p_strong	p_moderate	p_moderate	p_moderate	P
TP53	H214Q	EMX,IMX	b_strong	b_very_strong	b_strong	b_strong	UC	-12	Benign
TP53	H214Y	EMX,IMX	indeterminate	b_supporting	p_supporting	p_moderate	VUS	-1	Likely Benign
TP53	P222L	IMX,IND	b_strong	b_strong	b_moderate	b_strong	UC	-8	Benign
TP53	I232F	CHI	indeterminate	p_moderate	p_supporting	b_supporting	UC	2	VUS
TP53	N235S	EMX	b_moderate	b_strong	b_moderate	b_supporting	B
TP53	C238Y	EMX,IMX	p_strong	p_very_strong	p_strong	p_very_strong	P
TP53	M243V	EMX	indeterminate	b_very_strong	b_supporting	b_supporting	UC	-8	Benign
TP53	G244D	CHI	p_strong	p_very_strong	p_moderate	p_moderate	P
TP53	M246V	IMX	p_strong	p_moderate	p_moderate	p_moderate	P
TP53	R248W	EMX,IMX	p_strong	p_very_strong	p_strong	p_very_strong	P
TP53	R249M	EMX	indeterminate	p_very_strong	p_moderate	p_strong	UC	8	Likely Pathogenic
TP53	P250S	EMX,IMX	b_strong	indeterminate	p_supporting	p_moderate	VUS	-4	Likely Benign
TP53	I251N	IMX	p_strong	p_very_strong	p_strong	p_strong	UC	12	Pathogenic
TP53	L257R	IMX	p_strong	p_very_strong	p_strong	p_strong	UC	12	Pathogenic
TP53	G262S	EMX	b_supporting	p_strong	p_moderate	p_moderate	VUS	3	VUS
TP53	N263D	IND,MAL	b_moderate	b_supporting	b_moderate	b_supporting	UC	-3	Likely Benign
TP53	S269I	CHI	b_strong	p_strong	p_supporting	indeterminate	P
TP53	F270C	AMX,EMX,IMX	p_strong	p_moderate	p_moderate	p_moderate	P
TP53	F270L	AMX,EMX,IMX	p_strong	p_strong	p_supporting	b_supporting	UC	8	Likely Pathogenic
TP53	V274L	IMX	p_strong	p_strong	p_moderate	indeterminate	UC	8	Likely Pathogenic
TP53	C275Y	IMX	p_strong	p_very_strong	p_strong	p_very_strong	P
TP53	A276D	EMX,IMX	p_strong	p_very_strong	p_strong	p_strong	UC	12	Pathogenic
TP53	C277R	IMX	b_moderate	p_very_strong	p_strong	p_very_strong	UC	6	Likely Pathogenic
TP53	C277Y	EMX,IMX	p_strong	p_very_strong	p_strong	p_strong	UC	12	Pathogenic
TP53	P278A	EMX,IMX	p_strong	p_moderate	p_strong	p_strong	UC	6	Likely Pathogenic
TP53	R280T	EMX,IMX	p_strong	p_very_strong	p_strong	p_very_strong	P
TP53	R283C	EMX,IMX	b_strong	b_supporting	b_supporting	b_supporting	B
TP53	R283H	CHI	b_supporting	p_moderate	p_supporting	p_moderate	VUS	1	VUS
TP53	E286K	IMX	p_strong	p_very_strong	p_moderate	p_strong	P
TP53	R290C	EMX,IMX	b_strong	b_supporting	b_supporting	b_moderate	B
TP53	R290H	EMX,IMX	b_moderate	b_very_strong	b_very_strong	b_strong	B
TP53	K291E	IMX	b_strong	b_strong	b_supporting	b_supporting	VUS	-8	Benign
TP53	P295L	CHI	p_supporting	b_very_strong	b_strong	b_strong	UC	-7	Benign
TP53	E298K	EMX,IMX	b_moderate	b_very_strong	b_very_strong	b_strong	B
TP53	T304A	IND	b_moderate	b_very_strong	b_very_strong	b_strong	UC	-10	Benign
TP53	R306Q	EMX	b_strong	b_moderate	b_moderate	b_moderate	UC	-6	Benign
TP53	A307V	IMX	b_strong	b_strong	indeterminate	b_strong	UC	-8	Benign
TP53	N310K	IMX	b_strong	b_strong	b_very_strong	b_moderate	B
TP53	T312S	AMX	b_strong	b_very_strong	b_strong	b_strong	B
TP53	S315T	EMX,IMX	b_strong	b_very_strong	b_very_strong	b_strong	B
TP53	D324H	EMX,IMX	b_strong	b_moderate	p_moderate	indeterminate	UC	-6	Benign
TP53	R333C	IMX	b_strong	b_supporting	indeterminate	indeterminate	B
TP53	R335H	IMX	b_moderate	b_moderate	b_strong	b_moderate	UC	-4	Likely Benign
TP53	R337C	EMX,IMX	p_strong	b_moderate	b_moderate	b_moderate	P
TP53	R337H	EMX,IMX	b_supporting	b_moderate	b_strong	b_moderate	P
TP53	E339K	EMX,IMX,IND	b_strong	b_strong	b_very_strong	b_strong	UC	-8	Benign
TP53	R342G	CHI	b_strong	indeterminate	indeterminate	p_strong	VUS	-4	Likely Benign
TP53	R342Q	IMX	b_moderate	b_strong	b_strong	b_strong	B
TP53	A347D	IMX	b_strong	p_strong	indeterminate	p_moderate	P
TP53	G356R	AMX	b_moderate	b_very_strong	b_moderate	b_moderate	B
TP53	E358D	MAL	b_strong	b_very_strong	b_very_strong	b_strong	UC	-12	Benign
TP53	E358V	EMX,IMX	b_very_strong	b_strong	b_moderate	b_moderate	UC	-12	Benign
TP53	G360A	AMX,EMX,IMX,IND	b_strong	b_very_strong	b_very_strong	b_strong	B
TP53	G360E	IMX	b_strong	b_very_strong	b_very_strong	b_strong	UC	-12	Benign
TP53	G360V	IMX	b_strong	b_moderate	b_moderate	p_supporting	UC	-6	Benign
TP53	S362I	IMX	b_strong	b_moderate	b_strong	b_moderate	UC	-6	Benign
TP53	S362R	CHI	b_very_strong	b_moderate	b_supporting	b_moderate	VUS	-10	Benign
TP53	S366A	EMX	b_very_strong	b_moderate	indeterminate	b_strong	B
TP53	S366T	IMX	b_very_strong	b_strong	indeterminate	b_strong	VUS	-12	Benign
TP53	H368Q	IMX	b_strong	b_very_strong	b_very_strong	b_strong	UC	-12	Benign
TP53	H368Y	MAL	b_very_strong	b_very_strong	b_strong	b_strong	VUS	-16	Benign
TP53	R379C	CHI,IMX	b_strong	b_very_strong		b_strong	UC	-12	Benign
TP53	R379H	EMX	b_strong	b_strong		b_strong	B
TP53	R379L	IMX	b_strong	b_strong		b_strong	B
TP53	L383I	IMX	b_very_strong	b_strong		b_strong	UC	-12	Benign
